# Integrative transcriptomics analysis for uterine leiomyosarcoma identifies aberrant activation of cell cycle-dependent kinases and their potential therapeutic significance

**DOI:** 10.1101/2022.01.06.22268775

**Authors:** Kosuke Yoshida, Akira Yokoi, Tomofumi Yamamoto, Yusuke Hayashi, Jun Nakayama, Tsuyoshi Yokoi, Hiroshi Yoshida, Tomoyasu Kato, Hiroaki Kajiyama, Yusuke Yamamoto

**Affiliations:** Department of Obstetrics and Gynecology, Nagoya University Graduate School of Medicine, Nagoya, Japan; Institute for Advanced Research, Nagoya University, Nagoya, Japan; Laboratory of Integrative Oncology, National Cancer Center Research Institute, Tokyo, Japan; Department of Drug Safety Sciences, Division of Clinical Pharmacology, Nagoya University Graduate School of Medicine, Nagoya, Japan; Department of Diagnostic Pathology, National Cancer Center Hospital, Tokyo, Japan; Department of Gynecology, National Cancer Center Hospital, Tokyo, Japan

**Keywords:** uterine leiomyosarcoma, RNA-seq, cell cycle, PLK1, CHEK1,

## Abstract

**Purpose:** Uterine leiomyosarcoma is among the most aggressive gynecological malignancies. No effective treatment strategies have been established. This study aimed to identify novel therapeutic targets for uterine leiomyosarcoma based on transcriptome analysis and assess the preclinical efficacy of novel drug candidates.

**Experimental Design:** Transcriptome analysis was carried out using fresh-frozen samples of six uterine leiomyosarcomas and three myomas. The Ingenuity Pathway Analysis was then used to identify potential therapeutic target genes for uterine leiomyosarcoma. Moreover, our results were validated using three independent datasets, including 40 uterine leiomyosarcomas. Then, the inhibitory effects of several selective inhibitors for the candidate genes were examined using the SK-UT-1, SK-LMS-1, and SKN cell lines.

**Results:** We identified 512 considerably dysregulated genes in uterine leiomyosarcoma compared with myoma. The Ingenuity Pathway Analysis showed that the function of several genes, including CHEK1 and PLK1, were predicted to be activated in uterine leiomyosarcoma. Through an *in vitro* drug screening, PLK1 or CHEK1 inhibitors (BI 2536 or prexasertib) were found to exert a superior anti-cancer effect against cell lines at low nanomolar concentrations and induced cell cycle arrest. In SK-UT-1 tumor-bearing mice, BI 2536 monotherapy demonstrated a marked tumor regression. Moreover, the prexasertib and cisplatin combination therapy also reduced tumorigenicity and prolonged survival.

**Conclusion:** We identified the upregulated expression of *PLK1* and *CHEK1*; their kinase activity was considered to be activated in uterine leiomyosarcoma. BI 2536 and prexasertib demonstrate a significant anti-cancer effect; thus, cell cycle-related kinases may represent a promising therapeutic strategy for treating uterine leiomyosarcoma.

**Translational relevance:** The development of next-generation sequencing has had an immense impact on cancer research. However, the biological features of uterine leiomyosarcoma are not fully understood. Hence, no effective treatment strategies have been established based on its molecular background. In this research, we were able to assess the transcriptional profiles of 46 patients with uterine leiomyosarcoma using three independent datasets and through the assistance of our cohort. The integrative transcriptional analysis showed that the upregulation and activation of cell cycle-related genes were the dominant features of uterine leiomyosarcoma. Afterward, we demonstrated that PLK1 or CHEK1 inhibition induced cell cycle arrest and caused DNA damage, which resulted in cell death in leiomyosarcoma-derived cell lines. Moreover, these drugs had a more significant anti-cancer effect in the mice model. These data suggest that cell-cycle-dependent kinases represent novel therapeutic targets and could potentially improve the outcome for patients with uterine leiomyosarcoma.
