## Supplementary Table S1 for "Integrative transcriptomics analysis for uterine leiomyosarcoma identifies aberrant activation of cell cycle-dependent kinases and their potential therapeutic significance"

### Sheet: sheet1
Supplementally Table S1. The list of kinase inhibitors and their putative targets
Kinase inhibitor	Targets
BI2536	PLK1 (0.83nM)	PLK2 (3.5nM)	PLK3 (9.0nM)	BRD4 (37nM)	c-Myc(potently)
Volasertib (BI6727)	PLK1 (0.87nM)
Prexasertib HCl (LY2606368)	CHEK1 (0.9 nM)	CHEK2 (8 nM)	RSK (9 nM)
PF-477736	CHEK1 (0.49 nM)	VEGFR2 (8 nM)	Fms (10 nM)	YES (14 nM)	CHEK2 (47 nM)
Dinaciclib	CDK2 (1 nM)	CDK5 (1 nM)	CDK1 (3 nM)	CDK9 (4 nM)
Flavopiridol (Alvocidib)	CDK9 (20 nM)	CDK1 (30 nM)	CDK4 (20~40 nM)	CDK2 (40 nM)	CDK6 (60 nM)
AT9283	JAK3 (1.1 nM)	JAK2 (1.2 nM)	Aurora A (~3.0 nM)	Aurora B (~3.0 nM)	Abl1(T315I) (4 nM)
Tozasertib (VX-680, MK-0457)	Aurora A (0.6 nM)	Aurora C (4.6 nM)	Aurora B (18 nM)	FLT3 (30 nM)	Bcr-Abl (30 nM)
JNJ-7706621	CDK2/CyclinE (3 nM)	CDK2/CyclinA (4 nM)	CDK1/CyclinB (9 nM)	Aurora A (11 nM)	Aurora B (15 nM)
BAY 1217389	Mps1 (0.63nM)
Pazopanib	VEGFR1 (10 nM)	VEGFR2 (30 nM)	VEGFR3 (47 nM)	c-Kit (74 nM)	PDGFR (84 nM)
The information about the inhibitors was accoring to the manufactual data (https://www.selleck.co.jp/).
