## Supplementary Table S2 for "Integrative transcriptomics analysis for uterine leiomyosarcoma identifies aberrant activation of cell cycle-dependent kinases and their potential therapeutic significance"

### Sheet: sheet1
Supplementally Table S2. The list of primers
Gene	Direction	Sequence
PLK1	Forward	GCCCCTCACAGTCCTCAATA
	Reverse	AATAGTCCACCCACTTGCTGA
CHEK1	Forward	ACTTCCGGCTTTCTAAGGGTG
	Reverse	GTCCGATCATGTGGCAGGAA
CHEK2	Forward	GCAGACCCAGCTCTCAATGT
	Reverse	TCAGGCGTTTATTCCCCACC
ACTB	Forward	GGAGGAGCTGGAAGCAGCC
	Reverse	GCTGTGCTACGTCGCCCTG
