## Supplementary Table S3 for "Integrative transcriptomics analysis for uterine leiomyosarcoma identifies aberrant activation of cell cycle-dependent kinases and their potential therapeutic significance"

### Sheet: Sheet1
Supplementary Table S3. The list of significantly upregulated genes in ULMS compared with myoma
Gene	Log2FC	Adjusted P value		Gene	Log2FC	Adjusted P value		Gene	Log2FC	Adjusted P value
ABHD12B	2.39851	0.0414603		H2AC17	7.22131	0.00750587		RCC2	1.29635	0.0287744
ACAN	7.24439	0.0139012		H2AC18	11.6728	3.31e-06		RGMB	2.72206	0.0393473
ADAM12	2.57771	0.0463811		H2AX	1.99352	0.0319371		RMI2	2.69082	0.0101852
ALPK2	7.40946	0.0154533		H3C13	6.07904	0.0281799		RNA5-8SP2	19.6633	2.05e-06
AMDHD1	3.81142	0.0062329		HASPIN	6.08601	0.00478615		RNA5SP115	22.2605	3.43e-08
ANKRD20A7P	2.59386	0.00407733		HAUS8	2.27813	0.0240907		RNA5SP129	21.7653	6.15e-08
ANLN	4.6856	0.0189522		HERC2P4	2.46905	0.00418971		RNA5SP151	21.9963	4.45e-08
APOC1	5.30934	0.00891924		HEY2	4.78799	7.24e-05		RNA5SP165	9.66553	0.0333165
APOC2	5.90062	0.0455526		HJURP	5.7313	0.0464386		RNA5SP174	24.0592	4.49e-12
ARHGAP11A	3.64179	0.00157357		HLA-DOB	7.908	0.0221614		RNA5SP175	22.4645	2.66e-08
ARL4AP2	6.70182	0.0264019		HLA-DQB1	8.72943	0.0175741		RNA5SP18	23.9051	2.42e-12
ARMCX7P	22	4.45e-08		HLA-DRB1	7.96386	0.00804136		RNA5SP187	9.39709	0.00338174
ASDURF	6.86664	0.00985634		HMGB1P19	5.82118	0.00491669		RNA5SP197	19.6455	2.09e-06
ASF1B	4.34323	0.000663263		HMGB2	2.22842	0.0342227		RNA5SP201	21.7715	6.15e-08
ASPM	5.2719	0.00284699		HMGN1P8	21.3826	1.08e-07		RNA5SP207	21.6709	7.04e-08
ATAD2	3.54329	0.00146198		HMMR	8.31353	0.0110031		RNA5SP217	23.8184	2.73e-12
ATP6V0E1P1	7.16892	0.0469223		HOXA4	2.39233	0.000241144		RNA5SP236	21.7775	6.15e-08
AURKB	4.74873	0.0218211		HOXB13	8.41345	0.0333165		RNA5SP242	21.5374	8.55e-08
BCL11A	7.58627	0.00274307		HOXB2	3.51129	0.0107926		RNA5SP268	21.6081	7.81e-08
BIRC5	5.32736	0.00178598		HOXC12	22.084	5.19e-10		RNA5SP284	23.4689	5.19e-09
BMS1P17	5.97034	0.0443273		HOXC8	7.12834	0.0309411		RNA5SP323	22.0568	4.32e-08
BNIP3P1	5.16032	0.021923		HOXD13	6.29474	0.0108956		RNA5SP363	21.5365	8.55e-08
BUB1	5.52789	0.000762559		HPSE	2.4444	0.0449832		RNA5SP379	21.5299	8.55e-08
BUB1B	3.6987	0.00126636		HSPB9	3.19895	0.0398873		RNA5SP393	22.1553	4.12e-08
C19orf57	3.95582	0.0275023		HTATIP2	4.54963	0.019984		RNA5SP437	22.8931	1.35e-08
C21orf58	2.12932	0.0498214		IGFLR1	2.20304	0.0455526		RNA5SP44	22.1196	4.23e-08
C2CD3	2.01473	0.00174343		IGHJ3P	23.3204	6.76e-09		RNA5SP464	19.621	2.15e-06
C4orf46	2.02271	0.00146085		IGHM	5.84417	0.0104259		RNA5SP465	20.6483	3.98e-07
CARHSP1	2.54534	0.00198679		IGHV1-18	24.6002	2.34e-12		RNA5SP479	23.0465	1.09e-08
CBX5	1.56094	0.00884433		IGHV3-15	9.34597	0.0417125		RNA5SP52	22.0569	4.32e-08
CCDC144CP	5.09651	0.0342227		IGHV3-64	22.6272	2.16e-08		RNA5SP53	22.3614	2.95e-08
CCDC144NL	22.021	4.45e-08		IGHV4-34	22.282	3.36e-08		RNASE10	1.50825	0.0269161
CCDC50	1.51711	0.0246489		IGHV4-39	24.7496	4.6e-10		RNASEH2C	1.95002	0.0325393
CCNA2	2.43351	0.0102232		IGHV5-51	24.2555	2.34e-12		RPL10P13	7.6837	0.00239202
CCNB1	3.22093	0.0129965		IGKJ3	9.45274	0.0422159		RPL13AP20	2.87019	0.0383227
CCNB2	5.15152	5.22e-05		IGKJ4	23.9276	3.25e-12		RPL23AP1	8.71761	0.00979293
CCNE2	8.09791	0.00901764		IGKV2D-28	7.65555	0.0398873		RPL23AP25	5.66682	0.0442269
CCNF	2.7105	0.0195889		IGLC3	7.04692	0.00604509		RPL23AP3	7.29013	1.82e-05
CD96	5.09374	0.0367215		IGLJ1	22.993	1.18e-08		RPL9P29	2.04337	0.021459
CDC20	5.52696	0.000147616		IGLJ2	25.0623	2.74e-10		RPS26P21	5.95442	0.0319181
CDC25A	4.13283	0.0493955		IGLV10-54	7.825	0.0351418		RRAGD	4.23581	0.0252722
CDC25C	7.60374	0.0333165		IL1RAP	1.78328	0.0497387		RRM2	3.56735	0.00478837
CDC6	2.99294	0.00478615		IQCG	4.6427	0.000291005		RUBCNL	7.02587	0.0480744
CDCA2	5.49296	0.0189522		IQGAP3	5.59063	4.31e-05		SALL4	6.03544	0.0342227
CDCA5	3.5502	0.000427837		IRX5	7.06919	0.0398873		SAMD3	2.95792	0.0399604
CDCA7	4.06687	0.00019741		JCHAIN	5.05495	0.0422159		SAPCD2	4.41441	0.00209105
CDCA8	9.13303	9.16e-08		KIAA1217	8.20722	1.04e-06		SELENOOLP	21.8181	5.93e-08
CDK1	3.7305	0.0106984		KIF11	2.76433	0.00266664		SEMA5A	2.77044	0.0248263
CDKN3	4.92846	0.049332		KIF14	3.98376	0.0052786		SGK3	1.91807	0.00178598
CDT1	3.34569	0.0342227		KIF18A	3.69148	0.00807513		SGO1	7.30683	9.58e-05
CENPA	5.91374	0.000428727		KIF18B	4.41511	0.0117154		SGO2	3.79964	0.00353889
CENPF	5.69531	4.22e-06		KIF20A	5.48604	9.54e-05		SHCBP1	3.86385	8.86e-05
CENPN	4.67894	0.0463811		KIF23	3.55733	0.0151969		SIGLEC9	6.35711	0.00899239
CENPU	2.87126	0.0303135		KIF2C	4.68343	2.6e-06		SIM2	8.60855	0.00100742
CEP55	4.38381	0.00011079		KIF4A	4.80158	0.000266625		SIX1	6.34935	0.00214964
CFAP20DC	5.94535	0.0166356		KIFC1	3.43261	0.00527546		SKA1	4.25768	0.0120917
CHEK1	2.601	0.025968		KNL1	7.25548	0.00767261		SKA3	6.33246	0.0125354
CHMP4BP1	2.77839	0.00706017		KNTC1	2.69461	0.0199391		SLC16A10	5.55062	0.0378693
CIT	7.77573	0.000997921		KPNA2	2.31812	0.00987082		SLC6A10P	7.97141	0.00625848
CKAP2L	4.32221	0.00185126		LAMP5	5.66785	0.0447427		SLN	23.9589	6.15e-11
CKS1B	1.34129	0.0055104		LDLRAD4	7.48361	0.00368796		SNRPGP18	7.82976	0.0216949
CKS1BP2	24.7849	4.48e-10		LGALS14	2.23405	0.036701		SP140	6.41604	0.0252722
CKS2	2.34506	0.00499722		LHX2	9.67688	0.00202575		SPAG4	2.91367	0.0377858
CLDN24	22.7655	1.69e-08		LINC01667	6.60745	0.013089		SPAG5	4.45959	2.66e-05
CLECL1	6.30074	0.0187819		LMNB1	4.22029	0.00153618		SPATS2L	1.37244	0.000551813
CLSPN	3.236	0.00200974		LMO1	9.60358	0.0195146		SPC24	5.07423	0.00874523
COX6B1P5	7.78348	0.000401456		LRRC45	1.51725	0.0498535		SPC25	4.20554	0.0422231
CPNE7	21.7558	6.17e-08		LY6K	8.40843	0.00039118		SPTLC1P1	7.37315	0.0422231
CSAG3	23.4016	1.58e-11		MAGEA10	5.46227	0.0378741		SSX2	9.03593	0.0351262
CTAG1A	26.3452	2.39e-11		MAGEA2	21.8012	6.02e-08		SSX3	24.1661	6.22e-11
CTHRC1	5.03609	0.0131384		MAGEA2B	21.8186	5.93e-08		SSX9P	22.1396	4.15e-08
CTSV	8.50432	0.0302354		MAGEA3	24.3	7.08e-11		ST6GALNAC5	6.14444	0.00284699
CXCL13	6.77492	0.00439458		MAGEA4	24.6946	4.94e-10		STIL	5.70109	0.0353496
CXCL8	4.62343	0.0216949		MCM4	2.2045	0.00683319		STMN1	1.89554	0.0462631
DARS2	2.84919	0.00868038		MDK	3.33203	0.00401444		STPG3	5.99648	0.0300585
DCBLD2	1.811	0.0282175		MELK	8.8794	0.00170054		SYCE1	24.1414	2.42e-12
DDX11	1.62626	0.0351262		METTL21A	1.26145	0.000188339		SYTL1	6.52252	0.022626
DEPDC1	6.46161	0.00523794		MKI67	4.69525	0.000571934		TACC3	3.09888	0.0398873
DEPDC1B	4.56797	5.17e-05		MKRN3	7.63782	0.00321385		TANGO2	10.0737	7.89e-12
DHFR	1.8043	0.00274307		MMP9	7.15501	0.00170054		TBX18	6.29306	1.38e-05
DIAPH3	5.14633	0.00240275		MSC	3.85961	0.0321384		TBX4	8.57241	2.43e-06
DLGAP5	5.28063	0.000779577		MT1XP1	21.361	1.11e-07		TBX5	23.7202	2.34e-12
DNMT1	1.7039	0.0257684		MTATP8P1	7.92714	0.000614253		TDRD9	21.5487	8.55e-08
DTL	3.88646	0.00338174		MYBL2	4.57033	4.51e-05		TIMELESS	2.39936	0.0484196
DUSP10	2.07971	0.0325393		MYH10	2.28533	4.32e-05		TK1	4.28242	0.00198647
DUSP5P1	5.87948	0.0326096		NCAPD2	1.13155	0.0346052		TM4SF19	6.7876	0.0129248
DUXAP9	2.96716	0.0326096		NCAPG	3.5999	0.00555653		TM6SF2	5.4051	0.0232781
E2F6P4	22.4469	2.69e-08		NCAPH	6.34112	0.00331902		TMCC2	2.93853	0.00594362
E2F7	4.2067	0.036701		NEFH	4.8696	0.0251006		TMEM176B	3.33234	0.0268522
E2F8	5.9711	0.0308		NEIL3	5.1248	0.00284699		TMEM51	3.43736	0.00706017
EPHB2	2.97616	0.0190789		NEK2	5.50843	0.000112611		TMSB4XP1	9.97453	4.22e-06
ESCO2	3.5587	0.0175591		NID1	2.74385	0.0398873		TOP2A	4.85339	1.82e-06
ESPL1	3.39745	0.00292657		NUDT5	2.49567	0.00475126		TOPBP1	1.48412	0.0496096
EXO1	4.32026	0.0139012		NUDT8	1.91926	0.0221631		TPX2	4.70049	4.86e-05
EYA1	5.09025	0.0444152		NUF2	5.3062	0.00031052		TRAJ2	22.0593	4.32e-08
FAM110B	2.08831	0.0190639		OIP5	3.12027	0.0409662		TRAJ33	22.0918	4.32e-08
FAM111B	4.8872	0.0189522		OR6R2P	7.91421	0.00146198		TRAJ34	8.41852	0.000210483
FAM72C	7.91173	9.72e-05		ORC1	7.60595	0.00145888		TRAJ38	21.7475	6.17e-08
FAM72D	4.44802	0.0178398		ORC6	2.04922	0.0171862		TRAV8-3	7.84634	0.0367215
FAM83A	3.15772	0.0189592		OSTN	6.72782	0.0107326		TRBJ1-6	21.9942	4.45e-08
FAM83D	4.14735	0.000932011		PABPC1L	2.08795	0.0127103		TRGV7	21.9283	4.97e-08
FAM95C	5.89309	0.0211418		PAQR4	3.95665	0.0351262		TRIB3	2.84323	0.0055104
FANCA	3.65295	0.0367215		PBK	4.51681	0.0158271		TRIM46	6.75384	0.0204571
FANCI	3.37004	0.0282175		PBX4	3.06695	0.000241144		TRIP13	2.70048	0.00284699
FBXO5	3.7739	0.0367215		PCDHGB3	5.53	0.0461052		TROAP	8.41522	8.51e-06
FEN1	2.34193	0.0422159		PDE10A	4.73582	0.036701		TSACC	3.19539	0.0289899
FGF11	6.16689	0.0422231		PHLDA1	2.61819	0.0393377		TTK	5.07282	9.72e-05
FGF7P5	5.6158	4.46e-05		PIF1	3.13669	0.0248263		TUBA3C	23.8379	8.13e-11
FIGN	3.64082	0.0483043		PITX1	5.25191	0.00331902		UBBP4	21.3999	1.05e-07
FOXD1	8.27016	0.00169121		PLEK	4.05017	0.036701		UBD	24.9422	3.36e-10
FOXG1	8.45709	0.00140576		PLEKHB1	2.64957	0.0414603		UBE2C	4.94866	0.00327701
FOXM1	2.65074	6.92e-07		PLK1	4.23025	0.00181061		UBE2T	3.23544	0.000521788
FOXP2	7.26966	0.0152094		POLQ	5.06534	0.0189522		UCP2	2.5994	0.0282175
FRG1FP	22.0581	4.32e-08		PRAME	10.64	6.27e-07		UHRF1	6.53781	0.00571794
GAS2L3	4.71917	0.016857		PRC1	3.63209	0.00465206		USP32P3	3.08568	0.00499722
GINS1	2.48135	0.0275137		PRIM1	2.3209	0.00100742		VCAN	3.64243	0.00019741
GINS2	3.63255	0.0193866		PRPS2	2.28191	0.0402274		VN1R82P	6.26376	0.0442214
GINS4	2.57678	0.00891924		PRR11	3.06198	0.00170054		WASF1	2.90237	0.0131191
GLDN	7.58654	0.0211328		PSAT1	1.97669	0.0138443		WDR62	5.59691	0.00183805
GNB4	2.09161	0.0252722		PSD3	4.48951	0.018336		WNT3	6.23365	0.0144068
GPAT2	8.99895	0.0133617		PSRC1	2.3974	0.0469193		XAGE1A	6.1404	0.00813906
GPC3	5.79996	0.0449194		PTH2R	5.79068	0.0131064		XAGE1B	22.9096	1.35e-08
GPR141	6.22263	0.0178547		PTN	3.45554	0.0152094		XAGE5	22.0114	4.45e-08
GPR158	7.79169	6.69e-05		PTPN3	2.40579	0.0283024		ZNF236	22.5798	2.24e-08
GRIN2D	5.59285	0.0204571		PTTG1	4.42603	9.78e-05		ZNF273	1.8475	0.0282175
GSC	7.82024	0.000792326		RAD50	1.48933	0.00136798		ZNF367	3.83883	0.00602858
GTSE1	3.14176	0.0352831		RAD51AP1	2.41371	0.00891924		ZNF385B	22.5774	2.24e-08
H1-2	3.67761	0.0480744		RAD54L	9.48802	0.00297099		ZNF595	5.45769	0.0417125
H2AC14	5.75627	0.0417125		RARRES1	3.54413	0.0248263		ZWILCH	2.77174	0.0474974
