## Supplementary Table S4 for "Integrative transcriptomics analysis for uterine leiomyosarcoma identifies aberrant activation of cell cycle-dependent kinases and their potential therapeutic significance"

### Sheet: Sheet1
Supplementary Table S4. The list of significantly downregulated genes in ULMS compared with myoma
Gene	Log2FC	Adjusted P value		Gene	Log2FC	Adjusted P value		Gene	Log2FC	Adjusted P value
ACKR1	-3.32796	0.0204762		FLT4	-2.20866	0.0325233		PODXL	-1.7375	0.0449194
ADAMTSL1	-4.11385	0.000210361		FMO2	-4.59386	0.0351262		POLDIP3	-1.25057	0.021459
ADCYAP1	-9.21373	7.47e-05		FRMD7	-6.0092	0.00041145		PPP6R2	-1.19351	0.0117154
ADGRL4	-2.35549	0.00567307		FYCO1	-2.49235	0.00481171		PRNP	-2.00942	0.0279028
AKR1C3	-3.06854	0.0193866		GATA2	-3.3915	0.00752393		PTEN	-1.47672	8.37e-06
ANGPT4	-4.34391	0.00137956		GCOM1	-2.71152	0.0254345		PTPRB	-2.26009	0.0397892
ANXA3	-4.9996	0.00469888		GIMAP5	-1.54727	0.0254345		PTPRR	-9.51087	4.87e-07
AP1S2	-1.85915	0.00019741		GIMAP7	-1.98047	0.0342227		RAP2C	-2.96929	0.000121131
AQP1	-4.07948	3.18e-09		GJA5	-2.09266	0.00231579		RAPGEF3	-2.71825	0.00434094
AQP7	-4.28535	9.55e-07		GRIP2	-6.18654	0.0053588		RASIP1	-1.65749	0.00136436
ATP6V0D1	-1.63731	0.0107926		HDC	-5.45856	4.39e-05		RBP7	-2.62107	0.00100742
BCAM	-2.46133	8.87e-10		HPGD	-5.92777	0.00144537		REXO2	-1.82519	0.0051181
BTNL9	-3.0487	0.00140532		HS3ST6	-8.39666	0.0398873		RNA5SP111	-10.041	4.88e-12
C1orf115	-2.96832	0.000109953		HTR2B	-3.02903	0.00748635		ROBO4	-2.01305	0.0205833
CAMK2N1	-1.87478	0.0469223		IGLV5-52	-1.4456	0.00578163		RRAS	-1.02923	0.00320355
CAVIN2	-2.02224	0.0495758		IL34	-3.45416	7.54e-07		RUNDC3A	-5.355	0.0465074
CBX7	-2.17887	0.0114938		INHBB	-2.60275	0.0182553		SELENBP1	-1.59349	0.0310526
CCL14	-3.29388	0.00911784		INMT	-3.22003	4.85e-05		SEMA3G	-3.27766	2.74e-10
CCND3	-1.4822	0.028764		ITGA11	-2.50746	0.00555653		SH3BGRL2	-1.65652	0.00178598
CD34	-1.76517	0.0140026		ITGB4	-3.4232	0.0325393		SHANK3	-2.20157	0.0111031
CHMP3	-1.1315	0.0342227		JAM2	-2.66206	6.92e-06		SHISAL1	-3.43069	0.00406933
CLDN5	-1.78506	0.0225853		KANK3	-2.60502	2.91e-08		SLC12A9	-1.77403	0.0282175
CLEC14A	-2.03664	2.41e-05		KDR	-2.2057	0.0303484		SLC16A14	-1.92883	0.0110031
CLEC1A	-2.06389	0.0398873		KIT	-1.72177	0.0126091		SLC38A11	-3.17758	0.000928775
CMA1	-5.65954	0.00542745		LCN10	-6.34084	0.000147616		SLC7A2	-5.20652	0.0189522
CMAHP	-1.75538	0.0204571		LCN6	-8.55252	5.6e-10		SLC8A2	-4.6543	0.0465175
COL4A5	-3.99837	0.0464386		LIFR	-2.37558	0.00749078		SMDT1	-1.81568	0.019956
CPA3	-4.22434	9.72e-05		LSR	-2.52574	0.00164622		SPATA20	-1.84402	0.0176291
CTSG	-5.58788	1.06e-08		LYNX1-SLURP2	-3.83488	0.0383227		STK26	-4.51896	0.0216949
CUL4B	-1.22019	0.0231742		MROH5	-6.19238	9.2e-06		TEX15	-4.09542	0.0247771
CYYR1	-2.83649	0.0376967		MRPL57P8	-6.23812	0.00638937		TGFBR3L	-3.15812	0.0254345
DDX17	-1.05818	0.00664099		MS4A2	-3.8493	0.000259527		TIE1	-2.09345	0.00373579
DDX19B	-1.42629	0.0156038		MSLN	-6.34033	0.0393381		TM4SF1	-1.82606	0.0119253
DIPK2B	-2.39667	2.91e-08		MYCT1	-2.13034	0.0292006		TM4SF18	-2.87199	1.38e-05
DPP6	-5.34443	0.0025725		MYO5C	-2.54889	0.00332692		TPSB2	-4.69609	0.00783053
EPB41L4A	-1.06984	0.0125905		MYZAP	-3.82102	0.00868038		TRIP6	-1.46133	0.00859496
EPHX1	-1.81945	0.0398873		NAP1L2	-4.80037	0.0046041		TRNP1	-3.56838	0.00482186
EPO	-3.97315	0.013241		NEURL1	-3.70431	0.00284699		TSPAN7	-3.40331	0.00875935
FAM107A	-2.7016	2.45e-05		OCIAD1	-1.19393	0.0107359		TSPAN8	-7.20778	0.0342227
FAM110D	-2.31468	0.00493103		PALMD	-2.62118	0.0010919		ZC3H7B	-1.10842	0.0296942
FAM98C	-1.34383	0.0396404		PDE9A	-6.7308	0.00144537		ZNF366	-1.65093	0.0387409
FCER1A	-5.8473	0.00386821		PLK5	-6.76862	2.66e-08
